# Structural brain correlates of childhood trauma with replication across two large, independent community-based samples

**DOI:** 10.1101/2022.06.07.22276081

**Authors:** Rebecca A. Madden, Kimberley Atkinson, Xueyi Shen, Claire Green, Robert F. Hillary, Emma Hawkins, Anca-Larisa Sandu, Gordon Waiter, Christopher McNeil, Mathew Harris, Archie Campbell, David Porteous, Jennifer A. Macfarlane, Alison Murray, Douglas Steele, Liana Romaniuk, Stephen M. Lawrie, Andrew M. McIntosh, Heather C. Whalley

## Abstract

**Introduction:** Childhood trauma and adversity are common across societies and have strong associations with physical and psychiatric morbidity throughout the life-course. One mechanism through which childhood trauma may predispose individuals to poor psychiatric outcomes, such as raised risk of lifetime depression, could be via associations with brain structure. This study aimed to elucidate the associations between childhood trauma scores and brain structure across two large, independent community cohorts.

**Methods:** The two samples comprised (i) a subsample of individuals from Generation Scotland with imaging and in-depth phenotyping, including the CTQ-28 (n=1,024); and (ii) individuals from UK Biobank with imaging and a modified summary CTQ measure (n=27,202). This comprised n=28,226 for mega-analysis. Scans were processed using *FreeSurfer* image processing software, providing cortical and subcortical as well as global brain metrics. Regression models were used to determine associations between these metrics and childhood trauma measures. Associations between childhood trauma measures and psychiatric phenotypes were also explored.

**Results:** Childhood trauma measures associated with lifetime risk of depression diagnosis with similar ORs across cohorts (OR 1.06, 1.23 GS and UKB respectively), which also related to earlier onset and more recurrent course within both samples. There was also evidence for associations between childhood trauma measures and a range of brain structures. Replicated findings included reduced global brain volumes, reduced cortical surface area but not thickness, with highest effects at mega-analysis seen in the frontal (β=-0.0385, SE=0.0048, p_(FDR)_=5.43×10^−15^) and parietal lobes (β=-0.0387, SE=0.005, p_(FDR)_=1.56×10^−14^). At a regional level, one subcortical regional volume in particular – the ventral diencephalon (VDc) – displayed significant associations with childhood trauma measures across the two cohorts and at mega-analysis (β=-0.0232, SE=0.0039, p_(FDR)_=2.91×10^−8^). There was also evidence for associations with reduced hippocampus, thalamus, and nucleus accumbens volumes, however these were not as consistent across cohorts.

**Discussion:** There was strong evidence for associations between childhood trauma and reduced global and regional brain volumes across cohorts. In particular, the presence of an association between childhood trauma and the volume of the VDc (which includes the hypothalamic area), with replication, provides further evidence of the importance of neuroendocrine stress response pathways in links between early life stress and clinical outcomes.
