## Appendix 2 for "Structural brain correlates of childhood trauma with replication across two large, independent community-based samples"

### Sheet: Subcort Volumes
	GS (n=1,024)			UKB (n=27,202)			Mega-Analysis (n=28,226)
Region	Beta	Std Err	P(FDR)	Beta	Std Err	P(FDR)	Beta	Std Err	P(FDR)
Accumbens	-0.065432	0.0230721	0.0372739	-0.00345537	0.00419843	0.46915	-0.00527986	0.00414263	0.231417
Amygdala	-0.013595	0.0244491	0.754576	0.00209694	0.00397188	0.597541	0.00172463	0.0039357	0.661244
Caudate	-0.00806038	0.025777	0.754576	0.0103913	0.00498882	0.0745341	0.00960322	0.00489769	0.0798662
Hippocampus	-0.0582306	0.024736	0.050022	-0.0100777	0.00444495	0.0623577	-0.0119476	0.00438278	0.0171043
Pallidum	-0.0248552	0.0240313	0.531507	-0.00866434	0.00444552	0.0820883	-0.00925023	0.00438122	0.0695041
Putamen	-0.0101487	0.0244066	0.754576	0.00851379	0.00476384	0.0985621	0.00796074	0.00467999	0.118601
Thalamus	-0.02011	0.0207283	0.531507	-0.013756	0.00400844	0.00240217	-0.0134486	0.00393932	0.00256485
Ventral DC	-0.0526383	0.0217853	0.050022	-0.0220481	0.00399881	2.83707e-07	-0.0232394	0.00393785	2.91367e-08

### Sheet: Cort Volumes
	GS (n=1,024)			UKB (n=27,202)			Mega-Analysis (n=28,226)
Region	Beta	Std Err	P(FDR)	Beta	Std Err	P(FDR)	Beta	Std Err	P(FDR)
Banks STS	0.00881944	0.0231064	0.853367	-0.0165983	0.00437689	0.0016456	-0.0159864	0.00430478	0.00168876
Caudal Ant Cingulate	-0.024545	0.0211805	0.761586	-0.00632864	0.00423812	0.235133	-0.0072387	0.00415645	0.168293
Caudal Mid Frontal	0.00934566	0.0234321	0.853367	0.00422586	0.0043474	0.43697	0.00431446	0.00427644	0.413207
Cuneus	-0.0351588	0.0236859	0.761586	-0.0101096	0.0050134	0.111071	-0.0112739	0.00490944	0.0549867
Entorhinal	-0.0230023	0.022527	0.761586	-0.00169228	0.00489634	0.752431	-0.0029746	0.00479303	0.678863
Frontal Pole	-0.0215863	0.0239035	0.761586	0.00232982	0.00473041	0.73349	0.00166783	0.00464126	0.765079
Fusiform	-0.0206918	0.0221926	0.761586	-0.00702993	0.00410603	0.190048	-0.00753218	0.00404201	0.137293
Inf Parietal	-0.0183899	0.0221237	0.761586	-0.0223276	0.00424443	4.77823e-06	-0.0224588	0.00417182	2.43052e-06
Inf Temporal	0.00858203	0.0216433	0.853367	-0.0106766	0.00401638	0.0324186	-0.0100864	0.00395478	0.0322916
Insula	-0.0182626	0.0206057	0.761586	-0.0101537	0.00417487	0.049559	-0.0106511	0.00409403	0.0322916
Isthmus Cingulate	-0.00646389	0.0229506	0.85344	0.00239983	0.00433361	0.708572	0.00188614	0.00426253	0.725842
Lat Occipital	-0.0260616	0.0214853	0.761586	-0.00438414	0.00425229	0.43112	-0.00539858	0.00417303	0.280909
Lat Orbitofrontal	0.0151968	0.0209972	0.761586	-0.00682292	0.00411615	0.190048	-0.00617353	0.00404154	0.23218
Lingual	0.0258201	0.024078	0.761586	0.00180528	0.0049685	0.752431	0.00217687	0.00487379	0.725842
Med Orbitofrontal	-0.0146595	0.0205419	0.761586	-0.00984179	0.00400736	0.049559	-0.0100402	0.00393438	0.0322916
Middle Temporal	-0.0263736	0.020388	0.761586	-0.0173666	0.00400236	0.000236906	-0.017921	0.00393143	8.54104e-05
Paracentral	0.00577741	0.0226571	0.85344	-0.00649818	0.00444336	0.236991	-0.00611353	0.00436057	0.256931
Parahippocampal	-0.0169603	0.0244824	0.761586	-0.0109987	0.00497502	0.0744111	-0.0119463	0.00488367	0.0397206
Pars Opercularis	0.0218962	0.0228081	0.761586	-0.0028417	0.00447167	0.666491	-0.00193158	0.00438879	0.725842
Pars Orbitalis	-0.0262904	0.0215742	0.761586	-0.00446515	0.00443043	0.43112	-0.00515415	0.00434049	0.323203
Pars Triangularis	-0.0045428	0.0227001	0.85344	-0.00590413	0.00451962	0.300851	-0.00577722	0.00443322	0.280909
Pericalcarine	-0.0123463	0.0260853	0.853367	-0.0164931	0.00536081	0.0113242	-0.0167099	0.00525497	0.0069547
Postcentral	-0.00412294	0.022313	0.85344	-0.00701822	0.00424021	0.190048	-0.00711586	0.00417162	0.17094
Posterior Cingulate	0.0119844	0.0223908	0.839524	6.85967e-05	0.00427585	0.9872	0.000163162	0.00420358	0.969038
Precentral	-0.0341284	0.0225005	0.761586	-0.0129414	0.00426309	0.0113242	-0.0139563	0.00419071	0.00477775
Precuneus	-0.0324389	0.0213925	0.761586	-0.0149194	0.00413378	0.00253912	-0.0157941	0.00406539	0.00112809
Rostral Ant Cingulate	-0.0125996	0.0215208	0.825412	-0.00529975	0.00416113	0.304207	-0.00577083	0.00408755	0.256931
Rostral Mid Frontal	-0.0302262	0.0201075	0.761586	-0.00920027	0.00390695	0.0556119	-0.0100366	0.00383818	0.0322916
Sup Frontal	-0.0134253	0.0195668	0.761586	-0.00156273	0.00382789	0.751404	-0.00215379	0.00376041	0.692774
Sup Parietal	-0.030851	0.02233	0.761586	-0.00789593	0.00443211	0.176402	-0.00895707	0.00435283	0.0933957
Sup Temporal	0.0156287	0.0216219	0.761586	-0.00633627	0.004145	0.231663	-0.00567708	0.00407418	0.256931
Supramarginal	0.00487641	0.0214741	0.85344	-0.0140683	0.00408994	0.00384879	-0.0134011	0.00402382	0.00477775
Temporal Pole*	0.00552914	0.0245397	0.85344
Transverse Temporal	0.0178698	0.0247477	0.761586	-0.00210556	0.00477238	0.74998	-0.00154455	0.00468972	0.765079
*	Transverve temporal does not exist in UKB
**	CACC excludes lme Control 'optim'

### Sheet: Cort SA
	GS (n=1,024)			UKB (n=27,202)			Mega-Analysis (n=28,226)
Region	Beta	Std Err	P(FDR)	Beta	Std Err	P(FDR)	Beta	Std Err	P(FDR)
Banks STS	0.00330481	0.0233	0.971055	-0.0128958	0.00434394	0.0141115	-0.0125509	0.00427463	0.0121955
Caudal Ant Cingulate	-0.0123451	0.021881	0.919254	-0.00410778	0.00417427	0.429118	-0.00451291	0.00410157	0.372922
Caudal Mid Frontal	0.00935797	0.023845	0.919254	0.00389838	0.00431916	0.465499	0.00412885	0.00425283	0.434139
Cuneus	-0.065311	0.0239153	0.218446	-0.0171538	0.00487125	0.0035468	-0.0190204	0.00477467	0.000561377
Entorhinal	-0.00344088	0.0236495	0.971055	-0.00568228	0.00488937	0.338772	-0.0059818	0.00479029	0.303848
Frontal Pole	-0.0252942	0.0231322	0.848302	-0.00920231	0.00419279	0.0620106	-0.00947081	0.00412993	0.0480547
Fusiform	-0.0220951	0.0224167	0.919254	-0.0123285	0.00391976	0.00913794	-0.0125043	0.00386962	0.00689859
Inf Parietal	-0.0112262	0.0226783	0.919254	-0.0185544	0.00424824	0.000208089	-0.0184852	0.00417854	0.000144982
Inf Temporal	0.00284557	0.0223995	0.971055	-0.0130801	0.00396034	0.00632642	-0.0126164	0.00391015	0.00689859
Insula	-0.00323135	0.0210732	0.971055	-0.00647914	0.00397175	0.179226	-0.00632779	0.00390251	0.182245
Isthmus Cingulate	-0.00924986	0.0223478	0.919254	-0.000929909	0.00411218	0.846757	-0.00130178	0.00404599	0.795883
Lat Occipital	-0.0309517	0.0222774	0.749272	-0.0120536	0.00433995	0.0164524	-0.0128809	0.0042604	0.0117936
Lat Orbitofrontal	0.0107501	0.0229846	0.919254	-0.00762108	0.00399818	0.116825	-0.0069203	0.00394376	0.145408
Lingual	-0.00080983	0.0244546	0.973589	-0.0128079	0.00494005	0.026203	-0.0126289	0.00484615	0.0216063
Med Orbitofrontal	-0.0100513	0.0214864	0.919254	-0.00534888	0.00353736	0.205099	-0.00549279	0.00349899	0.192172
Middle Temporal	-0.0322165	0.021901	0.749272	-0.016137	0.0039156	0.000415827	-0.0168304	0.00386208	0.000144982
Paracentral	0.0270104	0.0228871	0.848302	0.00275717	0.00423446	0.606929	0.00364799	0.00416565	0.465891
Parahippocampal	-0.0271059	0.0236294	0.848302	-0.0104366	0.00437968	0.0404989	-0.0112753	0.00430885	0.0216063
Pars Opercularis	0.0122002	0.023639	0.919254	0.00109153	0.00447599	0.846757	0.0016283	0.00439838	0.782356
Pars Orbitalis	-0.0306988	0.0226865	0.749272	-0.00521602	0.00420441	0.322143	-0.00602624	0.00413397	0.227739
Pars Triangularis	-0.00171187	0.0243197	0.9725	-0.00365151	0.00450956	0.511016	-0.0033858	0.00443476	0.524688
Pericalcarine	-0.0583272	0.0263276	0.45817	-0.0248417	0.00543505	0.000161152	-0.0262474	0.00532586	2.75288e-05
Postcentral	-0.0134637	0.022689	0.919254	-0.0108222	0.00387684	0.0164524	-0.0109876	0.00382775	0.0135335
Posterior Cingulate	0.00995658	0.0221739	0.919254	-0.00111803	0.00401064	0.846757	-0.000791801	0.00394961	0.867395
Precentral	-0.0318213	0.0222318	0.749272	-0.00743636	0.00400596	0.123106	-0.00830501	0.00394387	0.0726626
Precuneus	-0.0142388	0.0221147	0.919254	-0.0119303	0.00413475	0.014674	-0.0120507	0.00406667	0.0121955
Rostral Ant Cingulate	0.00238336	0.0220468	0.971055	0.00220604	0.00399991	0.661456	0.00208718	0.00394044	0.678589
Rostral Mid Frontal	-0.0305048	0.0221099	0.749272	-0.00950542	0.00387816	0.0361774	-0.0103197	0.00382493	0.0209392
Sup Frontal	0.00642981	0.021142	0.958416	-0.000153421	0.00370707	0.966988	1.63197e-05	0.00365651	0.996439
Sup Parietal	-0.0381618	0.0236525	0.749272	-0.00718575	0.00440943	0.179226	-0.00834437	0.00433914	0.105763
Sup Temporal	0.008275	0.0216943	0.919254	-0.0058951	0.00386412	0.205099	-0.0053948	0.00380844	0.234945
Supramarginal	0.016292	0.0221637	0.919254	-0.0116317	0.00404126	0.014674	-0.0104604	0.00398176	0.0216063
Temporal Pole*	0.00932581	0.0226865	0.919254
Transverse Temporal	0.0128345	0.0251182	0.919254	-0.00535851	0.00462254	0.338772	-0.00432089	0.00454763	0.434139

### Sheet: Cort Thickness
	GS (n=1,024)			UKB (n=27,202)			Mega-Analysis (n=28,226)
Region	Beta	Std Err	P(FDR)	Beta	Std Err	P(FDR)	Beta	Std Err	P(FDR)
Banks STS	0.0175895	0.0249885	0.961638	-0.0127109	0.00498961	0.0908405	-0.0120815	0.00489509	0.0640658
Caudal Ant Cingulate	-0.0312643	0.0244926	0.863708	-0.00113176	0.00474082	0.892452	-0.0020603	0.00465551	0.775611
Caudal Mid Frontal	-0.0137239	0.0257273	0.961638	-0.00611757	0.00528092	0.407054	-0.0067908	0.00517559	0.347422
Cuneus	0.0227809	0.0259953	0.863708	0.00632821	0.00542115	0.407054	0.00658262	0.00531117	0.355097
Entorhinal	-0.0292588	0.0266205	0.863708	0.00279346	0.00509332	0.740449	0.00135975	0.00500496	0.864457
Frontal Pole	0.0120356	0.0251341	0.961638	0.00786617	0.00495241	0.24688	0.00798288	0.00486125	0.207427
Fusiform	0.00635175	0.0270266	0.961638	0.000745078	0.00522595	0.94383	0.000415021	0.0051326	0.95126
Inf Parietal	-0.0237822	0.0240305	0.863708	-0.0155886	0.00525754	0.0499865	-0.0163172	0.00514267	0.0249285
Inf Temporal	0.00300034	0.0251522	0.961638	-0.00639002	0.0051561	0.394608	-0.00631376	0.00505161	0.355097
Insula	-0.010525	0.0257412	0.961638	-0.00176803	0.00513219	0.852866	-0.0027076	0.00503853	0.750129
Isthmus Cingulate	0.0227634	0.0252819	0.863708	0.00284522	0.005102	0.740449	0.00346939	0.0050027	0.644159
Lat Occipital	-0.0121803	0.025536	0.961638	0.0124182	0.00542522	0.0911126	0.0112163	0.00531307	0.0956312
Lat Orbitofrontal	-0.00532986	0.0278885	0.961638	-0.00169401	0.00530509	0.852866	-0.00209218	0.00521128	0.782983
Lingual	0.0580926	0.0264457	0.480575	0.0199114	0.00535742	0.00667698	0.0207507	0.00525912	0.00263244
Med Orbitofrontal	-0.0263195	0.026374	0.863708	-0.00795729	0.00511874	0.247638	-0.00888522	0.00502663	0.181815
Middle Temporal	0.00182212	0.024647	0.968089	-0.00921487	0.00508557	0.177699	-0.00926075	0.00498251	0.160143
Paracentral	-0.0473347	0.0248077	0.590514	-0.012308	0.00533936	0.0911126	-0.0139136	0.00522408	0.0581076
Parahippocampal	0.00952185	0.0276418	0.961638	-0.00466445	0.00519389	0.553737	-0.00462739	0.00510616	0.547229
Pars Opercularis	0.00688901	0.0241655	0.961638	-0.0111391	0.00517556	0.115081	-0.0109407	0.00506634	0.0924639
Pars Orbitalis	-0.00572212	0.0249367	0.961638	-0.0034752	0.00504746	0.675319	-0.00377088	0.00494805	0.613447
Pars Triangularis	0.0010119	0.025288	0.968089	-0.013148	0.00519412	0.0908405	-0.0130147	0.00508995	0.0581076
Pericalcarine	0.0724656	0.0270571	0.255687	0.00972452	0.00531162	0.177699	0.0115108	0.00521601	0.0924639
Postcentral	0.00790258	0.0239085	0.961638	-0.000167265	0.00524577	0.986756	-0.000313699	0.00513207	0.95126
Posterior Cingulate	0.02406	0.0257982	0.863708	-8.18161e-05	0.00492884	0.986756	0.000344463	0.0048439	0.95126
Precentral	-0.0177245	0.0269507	0.961638	-0.0130319	0.00528991	0.0908405	-0.0136992	0.00519319	0.0581076
Precuneus	-0.0431519	0.0251767	0.590514	-0.00723134	0.00539552	0.349752	-0.00910562	0.00528353	0.186621
Rostral Ant Cingulate	-0.0392742	0.0255955	0.709682	-0.00907067	0.00476818	0.177699	-0.0102456	0.00468868	0.0924639
Rostral Mid Frontal	-0.0136257	0.0256624	0.961638	-0.0046135	0.00533119	0.555029	-0.00518109	0.00522742	0.505413
Sup Frontal	-0.0466481	0.0266483	0.590514	-0.00964914	0.00526593	0.177699	-0.0114268	0.00516934	0.0924639
Sup Parietal	-0.0116704	0.0244179	0.961638	-0.00176458	0.00541157	0.852866	-0.0026452	0.00529331	0.754444
Sup Temporal	0.024492	0.0259887	0.863708	-0.00857231	0.00512523	0.222569	-0.0077857	0.00502928	0.236077
Supramarginal	-0.0230898	0.0243893	0.863708	-0.0122112	0.00522574	0.0911126	-0.0131815	0.0051158	0.0581076
Temporal Pole*	0.00373503	0.0269231	0.961638
Transverse Temporal	-0.00328923	0.0266276	0.961638	0.00493594	0.00527861	0.549612	0.00395136	0.0051864	0.613447

### Sheet: Lobar Metrics
	GS (n=1,024)			UKB (n=27,202)			Mega-Analysis (n=28,226)
Region	Beta	Std Err	P(FDR)	Beta	Std Err	P(FDR)	Beta	Std Err	P(FDR)
Volume
Frontal	-0.0674626	0.0237379	0.016742	-0.029817	0.00492889	2.45416e-09	-0.0364916	0.00472394	2.89282e-14
Temporal	-0.0553191	0.0235068	0.0312582	-0.0350814	0.00481649	8.34613e-13	-0.030831	0.00482607	2.83698e-10
Parietal	-0.0652181	0.0240025	0.016742	-0.0392572	0.00503828	3.42066e-14	-0.0404289	0.00493541	1.34267e-15
Occipital	-0.0528087	0.0244852	0.0312582	-0.0189322	0.00461903	4.16593e-05	-0.0204277	0.00453949	6.82257e-06
Cingulate	-0.0520159	0.0237456	0.0312582	-0.0204971	0.00473523	1.88213e-05	-0.021899	0.00464581	3.05486e-06
Thickness
Frontal	-0.0250959	0.0265215	0.742321	-0.00927274	0.00531613	0.15822	-0.00905274	0.00512559	0.133647
Temporal	0.00342324	0.0263295	0.89658	-0.00797563	0.00522037	0.15822	-0.00912085	0.00521293	0.133647
Parietal	-0.0292233	0.0238501	0.742321	-0.0113213	0.00537309	0.15822	-0.0124115	0.00525335	0.090775
Occipital	0.017589	0.0263044	0.742321	0.00842237	0.0053981	0.15822	0.0082985	0.00529509	0.146347
Cingulate	0.0137857	0.0258439	0.742321	0.0036891	0.00500844	0.461386	0.0037882	0.00491756	0.441104
Surf Area
Frontal	-0.064676	0.025926	0.0178768	-0.02957	0.00497964	3.64654e-09	-0.03854	0.00480466	5.4291e-15
Temporal	-0.061478	0.025017	0.0178768	-0.0375136	0.00488826	8.60016e-14	-0.0308286	0.00488531	3.52925e-10
Parietal	-0.0622114	0.0253528	0.0178768	-0.0377483	0.00505793	2.17431e-13	-0.0387133	0.00496139	1.56452e-14
Occipital	-0.0776315	0.0255634	0.0122588	-0.0318788	0.00510743	7.32239e-10	-0.0336786	0.00500973	3.03118e-11
Cingulate	-0.0498843	0.0249711	0.0460174	-0.020934	0.0046867	7.97613e-06	-0.0221051	0.00460717	1.61085e-06

### Sheet: Whole Brain
	GS (n=1,024)			UKB (n=26,639)			Mega-Analysis (n=27,663)
Region	Beta	Std Err	P(FDR)	Beta	Std Err	P(FDR)	Beta	Std Err	P(FDR)
Global WM	-0.0852331	0.0257886	0.00147407	-0.0310823	0.00491864	2.66928e-10	-0.0329656	0.00483206	9.14676e-12
Global GM	-0.0682018	0.0219173	0.00191148	-0.0433413	0.00493729	5.26874e-18	-0.0441726	0.00482499	1.74082e-19
Whole Brain Vol	-0.0844245	0.0239414	0.00132059	-0.0398705	0.00480823	1.74654e-16	-0.0416871	0.00471541	1.5108e-18
