## Appendix 1 for "Structural brain correlates of childhood trauma with replication across two large, independent community-based samples"

### Sheet: GS
Binomial regression outputs for the association between CTQ scores and lifetime
depression diagnosis in the GS cohort study population (n=1,153)
	term	Beta	std error	p value	Odds Ratio	p(FDR)
Total CTQ Score	(Intercept)	0.594859	0.520621	0.253207	1.81278	0.253207
	age	-0.0365075	0.00673749	6.00782e-08	0.964151	1.50195e-07
	sexM	-0.761171	0.145942	1.83266e-07	0.467119	3.05443e-07
	BMI	0.0352886	0.0120375	0.00337264	1.03592	0.0042158
	totalCTQ	0.683575	0.0776207	1.28987e-18	1.98095	6.44934e-18
Total Emotional Abuse Score	(Intercept)	0.0551882	0.511305	0.914047	1.05674	0.914047
	age	-0.0318451	0.00666695	1.78311e-06	0.968657	4.45776e-06
	sexM	-0.670363	0.145193	3.89223e-06	0.511523	6.48705e-06
	BMI	0.0434737	0.0117712	0.000221416	1.04443	0.00027677
	TotalEA	0.593792	0.0737784	8.39394e-16	1.81084	4.19697e-15
Total Emotional Neglect Score	(Intercept)	0.389788	0.510553	0.445188	1.47667	0.445188
	age	-0.0359426	0.00664916	6.4598e-08	0.964696	1.07663e-07
	sexM	-0.912661	0.146421	4.57164e-10	0.401454	1.14291e-09
	BMI	0.0429298	0.0117578	0.000261031	1.04386	0.000326289
	TotalEN	0.571593	0.0686125	8.03417e-17	1.77109	4.01709e-16
Total Physical Abuse Score	(Intercept)	0.354659	0.500135	0.478245	1.42569	0.478245
	age	-0.0357639	0.00652989	4.32698e-08	0.964868	1.08174e-07
	sexM	-0.845104	0.142545	3.05353e-09	0.429513	1.52677e-08
	BMI	0.0438693	0.0114068	0.000120121	1.04485	0.000150151
	TotalPA	0.350797	0.0676782	2.17993e-07	1.4202	3.63322e-07
Total Physical Neglect Score	(Intercept)	0.391082	0.503099	0.436955	1.47858	0.436955
	age	-0.0368672	0.00655467	1.85972e-08	0.963804	4.64931e-08
	sexM	-0.842931	0.142659	3.44757e-09	0.430447	1.72379e-08
	BMI	0.0447392	0.0114545	9.39095e-05	1.04576	0.000117387
	TotalPN	0.366135	0.0662921	3.33156e-08	1.44215	5.5526e-08
Total Sexual Abuse Score	(Intercept)	0.192568	0.500205	0.700254	1.21236	0.700254
	age	-0.0323373	0.00649756	6.46329e-07	0.96818	1.61582e-06
	sexM	-0.684854	0.143193	1.72943e-06	0.504164	2.88238e-06
	BMI	0.0406024	0.0116253	0.000478362	1.04144	0.000597952
	TotalSA	0.417083	0.0759811	4.0353e-08	1.51753	2.01765e-07

### Sheet: UKB ICD-10
Binomial regression outputs for the association between CT scores and lifetime
ICD-10 depression diagnosis in the UKB cohort study population (n=94,379)
	term	Beta	std error	p value	Odds Ratio	p(FDR)
Total CT Score	(Intercept)	-4.38778	0.176581	2.68013e-136	0.0124282	6.70032e-136
	Age	-0.0169392	0.00262004	1.01138e-10	0.983203	1.01138e-10
	sexMale	-0.565471	0.0443275	2.86257e-37	0.568093	3.57821e-37
	bmi	0.0671515	0.00357256	8.06765e-79	1.06946	1.34461e-78
	totalCTQ	0.396394	0.0136098	1.70488e-186	1.48645	8.52442e-186
Emotional Abuse Iten Response	(Intercept)	-4.5615	0.176428	2.15207e-147	0.0104464	1.07604e-146
	Age	-0.0152454	0.00262301	6.16678e-09	0.98487	6.16678e-09
	sexMale	-0.550381	0.0443108	2.01247e-35	0.57673	2.51559e-35
	bmi	0.0707602	0.00352835	1.8342e-89	1.07332	3.05699e-89
	EA	0.342309	0.013518	1.80982e-141	1.4082	4.52454e-141
Emotional Neglect Item Response	(Intercept)	-4.30714	0.175476	4.82969e-133	0.013472	1.20742e-132
	Age	-0.0204275	0.00260438	4.38079e-15	0.97978	4.38079e-15
	sexMale	-0.627208	0.044146	8.22052e-46	0.534081	1.02757e-45
	bmi	0.072405	0.00351988	5.06512e-94	1.07509	8.44186e-94
	EN	0.421637	0.0169544	1.61293e-136	1.52446	8.06464e-136
Physical Abuse Item Response	(Intercept)	-4.3887	0.175247	2.08304e-138	0.0124168	1.04152e-137
	Age	-0.0171571	0.0026156	5.3974e-11	0.982989	5.3974e-11
	sexMale	-0.639696	0.0441013	1.12424e-47	0.527453	1.4053e-47
	bmi	0.0707335	0.00352617	1.66488e-89	1.0733	4.16221e-89
	PA	0.248753	0.0148948	1.29751e-62	1.28242	2.16251e-62
Physical Neglect Item Response	(Intercept)	-4.13749	0.174296	1.45365e-124	0.0159629	7.26826e-124
	Age	-0.0231082	0.00259255	4.95297e-19	0.977157	4.95297e-19
	sexMale	-0.607838	0.0440204	2.27836e-43	0.544527	3.79727e-43
	bmi	0.0737295	0.00349566	9.47458e-99	1.07652	2.36865e-98
	PN	0.191223	0.0148253	4.59148e-38	1.21073	5.73935e-38
Sexual Abuse Item Response	(Intercept)	-4.32195	0.174967	1.031e-134	0.013274	5.15498e-134
	Age	-0.0194766	0.00260415	7.48404e-14	0.980712	7.48404e-14
	sexMale	-0.55387	0.0443786	9.53161e-36	0.574721	1.19145e-35
	bmi	0.072158	0.0035178	1.67274e-93	1.07483	4.18186e-93
	SA	0.204016	0.0129202	3.62154e-56	1.22632	6.0359e-56

### Sheet: UKB CIDI
Binomial regression outputs for the association between CT scores and lifetime
CIDI depression diagnosis in the UKB cohort study population (n=123,355)
	term	Beta	std error	p value	Odds Ratio	p(FDR)
Total CT Score	(Intercept)	0.605649	0.059289	1.6953e-24	1.83244	1.6953e-24
	Age	-0.0412558	0.000862426	0	0.959584	0
	sexMale	-0.777504	0.0138484	0	0.459552	0
	bmi	0.0413833	0.00144338	8.77305e-181	1.04225	1.09663e-180
	totalCTQ	0.491519	0.00680553	0	1.6348	0
Emotional Abuse Iten Response	(Intercept)	0.365105	0.0590069	6.11271e-10	1.44067	6.11271e-10
	Age	-0.0386123	0.000859824	0	0.962124	0
	sexMale	-0.748638	0.0137767	0	0.47301	0
	bmi	0.0445408	0.0014333	5.13368e-212	1.04555	6.4171e-212
	EA	0.426177	0.00658052	0	1.53139	0
Emotional Neglect Item Response	(Intercept)	0.627315	0.0589357	1.85853e-26	1.87258	1.85853e-26
	Age	-0.043586	0.000858822	0	0.95735	0
	sexMale	-0.8208	0.0138054	0	0.440079	0
	bmi	0.0459477	0.00143133	4.23188e-226	1.04702	5.28985e-226
	EN	0.438581	0.0064719	0	1.55051	0
Physical Abuse Item Response	(Intercept)	0.481898	0.0582623	1.32627e-16	1.61915	1.32627e-16
	Age	-0.0397061	0.000850505	0	0.961072	0
	sexMale	-0.823262	0.0136798	0	0.438997	0
	bmi	0.043658	0.0014176	2.86655e-208	1.04463	3.58318e-208
	PA	0.289309	0.00628618	0	1.3355	0
Physical Neglect Item Response	(Intercept)	0.612099	0.0579028	4.05508e-26	1.8443	4.05508e-26
	Age	-0.0439117	0.000843802	0	0.957038	0
	sexMale	-0.789212	0.0135269	0	0.454202	0
	bmi	0.0472443	0.00140283	1.22177e-248	1.04838	2.03629e-248
	PN	0.12167	0.00619799	8.49028e-86	1.12938	1.06128e-85
Sexual Abuse Item Response	(Intercept)	0.519571	0.0580474	3.52877e-19	1.68131	3.52877e-19
	Age	-0.0419761	0.000845896	0	0.958893	0
	sexMale	-0.74989	0.0136074	0	0.472418	0
	bmi	0.046014	0.00141174	5.02774e-233	1.04709	6.28468e-233
	SA	0.231498	0.00635294	1.01114e-290	1.26049	1.68523e-290
